# Accelerated MRI using intelligent protocolling and subject-specific denoising applied to Alzheimer’s disease imaging

**DOI:** 10.1101/2022.10.24.22281473

**Authors:** Keerthi Sravan Ravi, Gautham Nandakumar, Nikita Thomas, Mason Lim, Enlin Qian, Marina Manso Jimeno, Pavan Poojar, Zhezhen Jin, Patrick Quarterman, Girish Srinivasan, Maggie Fung, John Thomas Vaughan, Sairam Geethanath, the Alzheimer’s Disease Neuroimaging Initiative

## Abstract

Magnetic Resonance Imaging (MRI) is expensive and time-consuming. Protocol optimization to accelerate MRI requires local expertise since each MR sequence involves multiple configurable parameters that need optimization for contrast, acquisition time, and signal-to-noise ratio (SNR). The availability and access to technical training are limited in under-served regions, resulting in a scarcity of local expertise required to operate the hardware and perform MR examinations. Along with other cultural and temporal constraints, these factors contribute to the highly inefficient utilization of MRI services diminishing their clinical value. In this work, we extend our previous effort and demonstrate accelerated MRI via intelligent protocolling of the modified brain screen protocol, referred to as the Gold Standard (GS) protocol. We leverage deep learning-based contrast-specific image-denoising to improve the image quality of data acquired using the accelerated protocol. Since the SNR of MR acquisitions depends on the volume of the object being imaged, we demonstrate subject-specific (SS) image-denoising. Utilizing the accelerated protocol resulted in a 1.94x gain in imaging throughput over the GS protocol. The minimum /maximum PSNR gains (measured in dB) were 1.18/11.68 and 1.04/13.15, from the baseline and SS image-denoising models, respectively.

Alzheimer’s Disease (AD) accounts for up to 60-80% of dementia cases and a global trend of longer lifespans has resulted in an increase in the prevalence of dementia/AD. Therefore, an accurate differential diagnosis of AD is crucial to determine the right course of treatment. The GS protocol constitutes 44.44% of the comprehensive AD imaging protocol defined by the European Prevention of Alzheimer’s Disease project. Therefore, we also demonstrate the potential for AD-imaging via automated volumetry of relevant brain anatomies whose atrophies have been shown to be reliable indicators of the onset of the disease. The volumetric measurements of the hippocampus and amygdala from the GS and accelerated protocols were in excellent agreement, as measured by the intra-class correlation coefficient.

In conclusion, accelerated brain imaging with the potential for AD imaging was demonstrated, and image quality was recovered post-acquisition using DL-based image denoising models.
