## Supplementary File 3 - AMRI-IP table time for "Accelerated MRI using intelligent protocolling and subject-specific denoising applied to Alzheimer’s disease imaging"

### Sheet: 20210503_Sub1
			EXPERIMENT 2 | PROTOCOL: DEFAULT/FASTEST | SUBJECT 1 | OPERATOR: KSR | MAY 3, 2021
			Refer AMRI-IP SOP - link
#	Sequence	Duration as per protocol (mm:ss)	Time start (mm:ss)	Time end (mm:ss)	Duration (mm:ss)	Time start video filename	Time end video filename	Duration of time start video (mm:ss)
			DEFAULT
1	3D LOCALISER	00:30:00	04:21:00	05:56:00	01:35:00	GH010748		08:51:00	#	Video file name
2	SAGITTAL T1 VOLUME	02:44:00	06:44:00	01:18:00	03:25:00	GH010748	GH020748		1	GH010748
3	AXIAL DWI 1000	00:44:00	02:37:00	03:54:00	01:17:00	GH020748			2	GH020748
4	AXIAL SWI	02:30:00	04:10:00	06:50:00	02:40:00	GH020748			3	GH030748
5	AXIAL T2 SSFSE	02:21:00	07:04:00	00:39:00	02:26:00	GH020748	GH030748		4	GH040748
6	AXIAL T2 FLAIR	03:46:00	00:55:00	04:49:00	03:54:00	GH030748			5	GH050748
7	SAGITTAL T1 VOLUME	02:44:00	05:11:00	08:08:00	02:57:00	GH030748
8	AXIAL T1 POST	02:34:00	08:30:00	02:12:00	02:33:00	GH030748	GH040748		Duration calculator - https://www.omnicalculator.com/everyday-life/add-time
	Total duration excluding 3D localiser	17:23:00	-	-	19:12:00	-	-	-
			FASTEST
1	3D LOCALISER		Not executed
2	SAGITTAL T1 VOLUME	01:41:00	02:30:00	04:22:00	01:52:00	GH040748		08:51:00
3	AXIAL DWI 1000	00:30:00	04:36:00	05:46:00	01:10:00	GH040748
4	AXIAL T2 SSFSE	00:34:00	05:50:00	06:24:00	00:34:00	GH040748
5	AXIAL T2 FLAIR	01:30:00	06:34:00	08:17:00	01:44:00	GH040748
6	AXIAL T2* GRE	01:10:00	08:29:00	00:50:00	01:12:00	GH040748	GH050748
7	SAGITTAL T1 VOLUME	01:41:00	01:05:00	02:58:00	01:53:00	GH050748		06:51:00
8	AXIAL T1 POST	01:28:00	03:20:00	04:47:00	01:27:00	GH050748
	Total duration excluding 3D localiser	08:34:00	-	-	09:52:00	-	-	-
	Subject in-out		03:47:00	05:08:00	1 day, 12:45:00	GH010748	GH050748
			19:12/9:52 = 1152/592 = 1.94x improvement in throughput
